# Novel Missing Data Imputation Approaches Enhance Quantitative Trait Loci Discovery in Multi-Omics Analysis

**DOI:** 10.1101/2023.11.29.23299181

**Authors:** Zining Qi, Alexandre Pelletier, Jason Willwerscheid, Xuewei Cao, Xiao Wen, Carlos Cruchaga, Philip De Jager, TCW Julia, Gao Wang

**Affiliations:** Center for Statistical Genetics, The Gertrude H. Sergievsky Center, Columbia University, New York, NY, USA; Department of Biostatistics, Columbia University, New York, NY, USA; Department of Pharmacology, Physiology & Biophysics, Chobanian & Avedisian School of Medicine, Boston University, MA, USA; Department of Mathematics & Computer Science, Providence College, Providence, Rhode Island, USA; Data Science Institute, Columbia University, New York, NY, USA; Department of Psychiatry, Washington University School of Medicine, St. Louis, MO, USA; NeuroGenomics and Informatics Center, Washington University School of Medicine, St. Louis, MO, USA; Charles F. and Joanne Knight Alzheimer Disease Research Center, Washington University School of Medicine, St. Louis, MO, USA; Department of Neurology, Center for Translational & Computational Neuroimmunology, Columbia University Medical Center, New York, NY, USA; Cell Circuits Program, Broad Institute, Cambridge, MA, USA; Department of Neurology, Columbia University, New York, NY, USA

**Author notes:** Correspondence: Julia TCW,; Gao Wang.

## Abstract

Handling missing values in multi-omics datasets is essential for a broad range of analyses. While several benchmarks for multi-omics data imputation methods have recommended certain approaches for practical applications, these recommendations are not widely adopted in real-world data analyses. Consequently, the practical reliability of these methods remains unclear. Furthermore, no existing benchmark has assessed the impact of missing data and imputation on molecular quantitative trait loci (xQTL) discoveries. To establish the best practice for xQTL analysis amidst missing values in multi-omics data, we have thoroughly benchmarked 16 imputation methods. This includes methods previously recommended and in use in the field, as well as two new approaches we developed by extending existing methods. Our analysis indicates that no established method consistently excels across all benchmarks; some can even result in significant false positives in xQTL analysis. However, our extension to a recent Bayesian matrix factorization method, *FLASH*, exhibits superior performance in multi-omics data imputation across various scenarios. Notably, it is both powerful and well-calibrated for xQTL discovery compared to all the other methods. To support researchers in practically implementing our approach, we have integrated our extension to *FLASH* into the R package flashier, accessible at https://github.com/willwerscheid/flashier. Additionally, we provide a bioinformatics pipeline that implements *FLASH* and other methods compatible with xQTL discovery workflows based on tensorQTL, available at https://cumc.github.io/xqtl-pipeline/code/data_preprocessing/phenotype/phenotype_imputation.html.
