## Supplementary Tables for "Novel Missing Data Imputation Approaches Enhance Quantitative Trait Loci Discovery in Multi-Omics Analysis": supplementary_table_1.xlsx

### Sheet: List of application literatures
Supplementary Table S1: Application Literature Involving Imputation Methods
Title	Data Type	Missing rate filtering	Imputation Methods
A Multi-omics Data Analysis Workflow Packaged as a FAIR Digital Object		0.15	RF
Multi-omics Pathways Workflow (MOPAW): An Automated Multi-omics Workflow on the Cancer Genomics Cloud	multi-omics	0.5	KNN
Large-scale Proteomic Analysis of Alzheimer’s Disease Brain and Cerebrospinal Fluid Reveals Early Changes in Energy Metabolism Associated with Microglia and Astrocyte Activation	proteomics	0.5
Proteomic Differences in Amyloid Plaques in Rapidly Progressive and Sporadic Alzheimer’s Disease	proteomics	Not clear, just impute	imputed based on normal distribution
Large-scale deep multi-layer analysis of Alzheimer’s disease brain reveals strong proteomic disease-related changes not observed at the RNA level	proteomics	0.5
Multi-platform proteomic analysis of Alzheimer’s disease cerebrospinal fluid and plasma reveals network biomarkers associated with proteostasis and the matrisome	proteomics	0.75
Integrated Proteomics Reveals Brain-Based Cerebrospinal Fluid Biomarkers in Asymptomatic and Symptomatic Alzheimer’s Disease	proteomics	0.5
Brain and blood metabolome for Alzheimer’s dementia: Findings from a targeted metabolomics analysis	metabolomics	0.05	LOD
Metabolomics and cognition in African American adults in midlife: the atherosclerosis risk in communities study	metabolomics	80%(50%, 50%-80%)
Metabolomic and lipidomic signatures in autosomal dominant and late-onset Alzheimer’s disease brains	metabolomics	0.2
DNA methylation variability in Alzheimer's disease	methylation	just impute, no filter	KNN
A multi-omic atlas of the human frontal cortex for aging and Alzheimer’s disease research	methylation	just impute, no filter	KNN
Discovery of cross-reactive probes and polymorphic CpGs in the Illumina Infinium HumanMethylation450 microarray	methylation	1%(Beta values with assigned detection p-values > 0.01 were treated as missing data)
Alzheimer's disease: early alterations in brain DNA methylation at ANK1, BIN1, RHBDF2 and other loci	methylation	just impute, no filter	KNN
Genome-Wide DNA Methylation Differences Between Late-Onset Alzheimer’s Disease and Cognitively Normal Controls in Human Frontal Cortex	methylation	10%(CpG sites that failed on 10% of samples were not included in subsequent analyses)
Deep topographic proteomics of a human brain tumour	proteomics	0.7	imputed with random draw from normal distribution
