## Supplementary Tables for "Novel Missing Data Imputation Approaches Enhance Quantitative Trait Loci Discovery in Multi-Omics Analysis": supplementary_table_2.xlsx

### Sheet: List of benchmarking literature
Supplementary Table S2: Methodology and Benchmarking Literature for Imputation Methods
Title	Data Type	Missing Rate	Missing Pattern	Imputation Methods	Benchmarking
Comparison of imputation methods for missing laboratory data in medicine	laboratory data in medicine(categorical & continuous data)	10%-30%	MCAR	RF, mean, KNN, MICE	average relative rate, misclassification rate
Missing Data Imputation for Supervised Learning	survey-based datasets(categorical & continuous data)	0%-40%	MCAR, MAR	decision trees, RF, artificial neural networks (ANNs)	test set error
Comparison of Performance of Data Imputation Methods for Numeric Dataset	numeric data	10%-50%		mean, median, kNN, predictive mean matching, Bayesian Linear Regression (norm), Linear Regression, non-Bayesian (norm.nob), random sample	RMSE
DOES IMPUTATION MATTER? BENCHMARK FOR PREDICTIVE MODELS	OpenML(categorical & continuous data)	1%-33%		mean, random, softImpute, RF, knn, hotdeck, MICE	AUC, F1
A survey on missing data in machine learning	categorical & continuous data	5%-20%		RF, Knn
Multiple Imputation based Clustering Validation (MIV) for Big Longitudinal Trial Data with Missing Values in eHealth	categorical & continuous data	5%-40%		Multiple imputation
Improving Missing Data Imputation with Deep Generative Models.	continuous	20%-80%	MCAR	Deep learning	RMSE
Misgan: Learning from Incomplete Data with Generative Adversarial Networks	image data	?-93%	MCAR	GAN-based framework	FID
Spectral Regularization Algorithms for Learning Large Incomplete Matrices	continuous	50%, 80%		Soft-impute, Nesterov, MMMF	test error, RMSE
Handling Incomplete Heterogeneous Data Using Vaes	discrete & continuous data	10%-50%	MCAR	VAE, mean, MICE, GLFM, GAIN	NRMSE, error
MissForest--non-parametric Missing Value Imputation for Mixed-type Data	categorical & continuous data	10%-30%		missForest, KNN, missPAlasso	NRMSE, PFC
Genomic Data Imputation with Variational Auto-Encoders	RNA seq & methylation	5%-50%	MCAR, MNAR	VAE, KNN, SVD, mean	RMSE
Missing Value Estimation Methods for DNA Microarrays.	DNA microarrays	1%-20%		SVD, KNN, mean	RSE
Evaluation of different approaches for missing data imputation on features associated to genomic data	Genomic data		MCAR, MAR	RF, KNN, MICE, MI, AM, mean	MAE, RMSE
Review, Evaluation, and Discussion of the Challenges of Missing Value Imputation for Mass Spectrometry-Based Label-Free Global Proteomics	proteomics data	20%-50%		LOD, KNN, LLS, REM, ....	RMSE
A comprehensive evaluation of popular proteomics software workflows for label-free proteome quantification and imputation	proteomics data			zero, lls, filter, censored, bpca, knn, svd	AUC, MSE
An integrative imputation method based on multi-omics datasets	omics data	1%-20%		bpca, svd, lls, knn, ills	NRMSE
A Novel Algorithm for Missing Data Imputation on Machine Learning	categorical & continuous data	1.98%-50.65%		XGB, missForest, knn, iterative	RMSE, accuracy, variance
