## Supplementary Tables for "Novel Missing Data Imputation Approaches Enhance Quantitative Trait Loci Discovery in Multi-Omics Analysis": supplementary_table_3.xlsx

### Sheet: list of methods
Supplementary Table S3: List of Imputation Methods Evaluated
Literature	Type	Methods	Parameter
	Observation-based	MeanImpute
	Observation-based	LOD
Mucherino et al (2009) SOIA	Observation-based	KNN	K = 5
			K = 10
			K = 20
			K = 50
Hastie el al (2015) JMLR	Low-rank approximation	SoftImpute
Wang & Matthew (2021) JMLR	Low-rank approximation	FLASH	Normal Prior
			Mixture Prior
			Unimodal Prior
Stekhoven & Bühlmann (2011) Bioinformatics	Machine learning regression	missForest
Chen & Guestrin (2016) ACM	Machine learning regression	missXGB	max_depth = 2
			max_depth = 4
			max_depth = 6
			nrounds = 50
			nrounds = 100
