## Supplementary Tables for "Novel Missing Data Imputation Approaches Enhance Quantitative Trait Loci Discovery in Multi-Omics Analysis": supplementary_table_4.xlsx

### Sheet: KNN-K
Supplementary Table S4: Sensitivity of Tuning Parameter Settings in Imputation Methods
		5	10	15	20	30	50
ROSMAP Proteomics	MSE	0.957	0.816	0.763	0.74	0.723	0.716
	MAE	0.717	0.664	0.643	0.633	0.625	0.623
Knight Proteomics	MSE	0.057	0.055	0.057	0.059	0.064	0.071
	MAE	0.133	0.129	0.131	0.133	0.137	0.144
ROSMAP Metabolomics	MSE	0.407	0.405	0.414	0.422	0.437	0.46
	MAE	0.409	0.407	0.413	0.417	0.427	0.442

### Sheet: XGB
		nrounds = 10	nrounds = 50	nrounds = 100	nrounds = 250	nrounds = 500
max_depth = 1	MSE	0.6369	0.4725	0.4308	0.383	0.3628
	MAE	0.6077	0.518	0.493	0.4645	0.4508
	Runtime(min)	1.7416	2.479	2.8577	6.0366	12.7237
max_depth = 2	MSE	0.5494	0.4314	0.4133	0.3985	0.4041
	MAE	0.5625	0.4941	0.4824	0.4746	0.479
	Runtime(min)	1.3589	2.1853	3.7854	10.0334	15.0491
max_depth = 4	MSE	0.5014	0.4484	0.447	0.4494	0.4419
	MAE	0.5353	0.5027	0.5028	0.5049	0.5028
	Runtime(min)	1.4549	5.6163	9.9214	27.211	30.0047
max_depth = 6	MSE	0.5223	0.4912	0.4895	0.4903	0.4903
	MAE	0.5459	0.5283	0.5276	0.5276	0.5276
	Runtime(min)	2.8478	6.6773	12.0534	14.978	19.3753
max_depth = 8	MSE	0.5333	0.5313	0.5265	0.5265	0.5265
	MAE	0.5534	0.5469	0.549	0.549	0.549
	Runtime(min)	2.8124	6.9515	14.7064	18.2944	25.1071
